# Comparison of lipidomic profiles sampled with electroporation-based biopsy from healthy skin, squamous cell carcinoma, and basal cell carcinoma

**DOI:** 10.1101/2024.02.01.24301914

**Authors:** Leetal Louie, Julia Wise, Ariel Berl, Ofir Shir-az, Vladimir Kravtsov, Zohar Yakhini, Avshalom Shalom, Alexander Golberg, Edward Vitkin

**Affiliations:** Porter School of Environment and Earth Sciences. Tel Aviv University, Tel Aviv, Israel; Arazi School of Computer Science, Reichman University, Herzliya, Israel; Department of Plastic Surgery, Meir Medical Center, Kfar Sava, Israel; Department of Pathology, Meir Medical Center, Kfar Sava, Israel; Department of Computer Science, Technion - Israel Institute of Technology, Haifa, Israel

**Keywords:** High-throughput lipidomics, electroporation-based biopsy, e-biopsy, cutaneous squamous cell carcinoma, basal cell carcinoma, lipidomic profiles

## Abstract

Incidence rates of cutaneous squamous cell carcinoma (cSCC) and basal cell carcinoma (BCC) are increasing, while the current diagnostic process is time consuming. We introduce a high-throughput sampling approach, termed e-biopsy, utilizing electroporation-based biopsy for efficient collection of tissue lipids. Our study identified 168 lipids using ultra-performance liquid chromatography and tandem mass spectrometry (UPLC-MS-MS). The e-biopsy technique demonstrated its ability to profile the human skin lipidome. Comparative analysis revealed 27 differentially expressed lipids (p<0.05). The observed trend of lipidomic profiles was low diglycerides in cSCC and BCC, elevated phospholipids in BCC, and increased lyso-phospholipids in cSCC compared to healthy skin samples. These findings contribute to understanding skin cancers and highlight the potential of e-biopsy for lipidomic analysis in skin tissues.
