## Supplementary material for "Comparison of lipidomic profiles sampled with electroporation-based biopsy from healthy skin, squamous cell carcinoma, and basal cell carcinoma": Table S2

### Sheet: Table S2
Table S2. cSCC vs. healthy differentially expressed lipids.
Lipid	p-value	fold change (fc)	log2(fc)	-log10(p)
DG(18:1/18:2)	0.000146	0.131995	-2.92144	3.83703
DG(18:1/18:1)	0.000281	0.148639	-2.75012	3.55201
DG(16:0/18:1)	0.021722	0.182549	-2.45364	1.66309
DG(18:0/18:1)	0.003797	0.235111	-2.08859	2.42052
DG(18:2/18:2)	0.004259	0.244968	-2.02934	2.37071
DG(16:0/18:2)	0.002957	0.254758	-1.9728	2.52909
DG(18:0/20:3)	0.025765	0.321075	-1.63902	1.58896
LPC(20:1)	0.049832	2.44755	1.29134	1.30249
PC(16:0/16:1)	0.009465	4.02213	2.00796	2.02387
LPE(18:0)	0.044931	4.21131	2.07427	1.34745
LPC(16:0)	0.031097	4.39445	2.13568	1.50728
PI(18:0/18:2)	0.01691	4.46412	2.15837	1.77187
LPC(16:0)(rep)	0.014622	4.77422	2.25527	1.83501
LPI(18:0)	0.034441	4.85578	2.2797	1.46293
PC(16:0/14:0)	0.019494	5.61394	2.48902	1.71011
LPC(14:0)	0.011361	6.29772	2.65483	1.9446
LPC(18:0e)	0.029485	11.0662	3.46809	1.5304
