## Supplementary material for "Comparison of lipidomic profiles sampled with electroporation-based biopsy from healthy skin, squamous cell carcinoma, and basal cell carcinoma": Table S3

### Sheet: Table S3
Table S3. BCC vs. healthy differentially expressed lipids.
Lipid	p-value	fold change (fc)	log2(fc)	-log10(p)
DG(18:1/18:1)	1.16e-05	0.133834	-2.90148	4.93643
DG(16:0/18:1)	0.004396	0.183375	-2.44713	2.35696
DG(18:1/18:2)	3.33e-05	0.187406	-2.41576	4.47748
DG(18:0/18:1)	0.000583	0.235012	-2.08919	3.23426
DG(16:0/18:2)	0.000799	0.282578	-1.82328	3.09721
DG(18:0/20:3)	0.017425	0.401057	-1.31812	1.75883
Cer(d18:2/24:1)	0.012572	0.438621	-1.18895	1.90061
PS(18:1/22:1)	0.026716	0.447837	-1.15895	1.57323
PC(16:0/16:0)	0.037313	2.42992	1.28091	1.42813
CerG2(d18:1/24:1)	0.002858	2.84086	1.50633	2.54392
PI(18:1/20:4)	0.048659	3.45775	1.78983	1.31284
PS(18:0/18:1)	0.013564	4.21797	2.07655	1.8676
PC(16:0p/16:0)	0.043302	5.20545	2.38002	1.3635
PC(16:0/14:0)	0.047128	10.0224	3.32516	1.32672
PC(16:0/16:1)	0.028303	10.9262	3.44972	1.54816
