## Supplementary material for "Comparison of lipidomic profiles sampled with electroporation-based biopsy from healthy skin, squamous cell carcinoma, and basal cell carcinoma": Table S4

### Sheet: Table S4
Table S4. cSCC vs. BCC differentially expressed lipids.
Lipid	p-value	fold change (fc)	log2(fc)	-log10(p)
LPI(18:0)	0.046249	2.02785	1.01995	1.33489
LPC(16:0)(rep)	0.02073	2.40486	1.26595	1.68341
LPC(16:0)	0.024468	2.48833	1.31518	1.6114
LPC(18:0)(rep)	0.038217	2.98319	1.57685	1.41775
PI(18:0/18:1)	0.030944	3.07239	1.61936	1.50942
Cer(d18:1/16:0)	0.030383	3.59064	1.84424	1.51737
LPC(18:0e)	0.011237	4.29018	2.10104	1.94937
TG(18:0e/18:1/18:1)	0.033002	4.29772	2.10357	1.48146
